# Developing RT-LAMP Assays for Detection of SARS-CoV-2 in Saliva

**DOI:** 10.1101/2021.04.25.21256085

**Authors:** Xin Huang, Gongyu Tang, Nahed Ismail, Xiaowei Wang

**Author notes:** Corresponding author: Xiaowei Wang.

## Abstract

The coronavirus disease 2019 (COVID-19) caused by SARS-CoV-2 has killed millions of people worldwide. The current crisis has created an unprecedented demand for rapid test of SARS-CoV-2 infection. Reverse transcription loop-mediated isothermal amplification (RT-LAMP) is a fast and convenient method to amplify and identify the transcripts of a targeted pathogen. However, the sensitivity and specificity of RT-LAMP were generally regarded as inferior when compared with the gold standard RT-qPCR. To address this issue, we combined bioinformatic and experimental analyses to improve the assay performance for COVID-19 diagnosis. First, we developed an improved algorithm to design LAMP primers targeting the nucleocapsid (N), membrane (M), and spike (S) genes of SARS-CoV-2. Next, we rigorously validated these new assays for their efficacy and specificity. Further, we demonstrated that multiplexed RT-LAMP assays could directly detect as low as a few copies of SARS-CoV-2 RNA in saliva, without the need of RNA isolation. Importantly, further testing using saliva samples from COVID-19 patients indicated that the new RT-LAMP assays were in total agreement in sensitivity and specificity with standard RT-qPCR. In summary, our new LAMP primer design algorithm along with the validated assays provide a fast and reliable method for the diagnosis of COVID-19 cases.
