## Supplementary tables for "Developing RT-LAMP Assays for Detection of SARS-CoV-2 in Saliva"

### Sheet: Table S1.  N Gene primer sets
#	F3	F2	FL	F1c	B1c	BL	B2	B3	B2-F2(Length)	F3	len	Tm	F2	len	Tm	FL	len	Tm	F1c	len	Tm	B1c	len	Tm	BL	len	Tm	B2	len	Tm	B3	len	Tm	FIP(F1c+F2)	len	BIP(B1c+B2)	len	Accession
N1	430	462	485	511	644	679	704	785	242	atcacattggcacccgcaatc	21	63.6	gctgcaatcgtgctacaacttc	22	62.3	cttttggcaatgttgttccttga	23	60.1	ctctgctcccttctgcgtaga	21	63	tgatgctgctcttgctttgctg	22	63.9	tgaaccagcttgagagcaaaat	22	60.4	ttgttgttgttggcctttacca	22	60.8	acattgtatgctttagtggcagta	24	60	ctctgctcccttctgcgtagatcggctgcaatcgtgctacaacttc	46	tgatgctgctcttgctttgctggacttgttgttgttggcctttacca	47	NC_045512
N1(-3)									242										tgctcccttctgcgtaga	18	59.7	gctgctcttgctttgctg	18	59.5										tgctcccttctgcgtagatcggctgcaatcgtgctacaacttc	43	gctgctcttgctttgctggacttgttgttgttggcctttacca	43	NC_045512
N1(-6)									242										tcccttctgcgtaga	15	51.7	gctcttgctttgctg	15	51.9										tcccttctgcgtagatcggctgcaatcgtgctacaacttc	40	gctcttgctttgctggacttgttgttgttggcctttacca	40	NC_045512
N1(-9)									242										cttctgcgtaga	12	39.4	cttgctttgctg	12	41.1										cttctgcgtagatcggctgcaatcgtgctacaacttc	37	cttgctttgctggacttgttgttgttggcctttacca	37	NC_045512
N2	277	343	364	398	430	465	489	558	146	gaattcgtggtggtgacggtaa	22	62.5	attcaaggctccctcagttgc	21	62.4	ccgtctttgttagcaccatagg	22	60.7	attcaaggctccctcagttgc	21	62.4	atcacattggcacccgcaatc	21	63.6	gcaatcgtgctacaacttcctc	22	61.5	atcacattggcacccgcaatc	21	63.6	aactgttgcgactacgtgatga	22	61.9	attcaaggctccctcagttgcactgggccagaagctggactt	42	atcacattggcacccgcaatcagccttttggcaatgttgttcc	43	NC_045512
N2(-5)									146				aggctccctcagttgc	16	57.7				aggctccctcagttgc	16	57.7	attggcacccgcaatc	16	57.1				attggcacccgcaatc	16	57.1				aggctccctcagttgcactgggccagaagctggactt		attggcacccgcaatcagccttttggcaatgttgttcc	38	NC_045512
N3	37	82	104	127	175	203	231	279	149	cccgcattacgtttggtggac	21	63.8	agaatggagaacgcagtggg	20	61.9	gccgacgttgttttgatcgc	20	62.8	cagtattattgggtaaacctt	21	52.5	atggcaaggaagacct	16	53.6	aggacaaggcgttccaattaac	22	60.8	caatttggtcatctggactgct	22	60.6	ttttaccgtcaccaccacgaat	22	62.1	cagtattattgggtaaaccttagaatggagaacgcagtggg	41	atggcaaggaagacctcaatttggtcatctggactgct	38	NC_045512
N3(-2)									149										gtattattgggtaaacctt	19	48.8	ggcaaggaagacct	14	49.8										gtattattgggtaaaccttagaatggagaacgcagtggg	39	ggcaaggaagacctcaatttggtcatctggactgct	36	NC_045512
N3(-4)									149										attattgggtaaacctt	17	46	caaggaagacct	12	38.8										attattgggtaaaccttagaatggagaacgcagtggg	37	caaggaagacctcaatttggtcatctggactgct	34	NC_045512
N3(-6)									149										tattgggtaaacctt	15	42.8	aggaagacct	10	29.7										tattgggtaaaccttagaatggagaacgcagtggg	35	aggaagacctcaatttggtcatctggactgct	32	NC_045512
N4	337	370	399	427	451	485	512	537	142	taggaactgggccagaagctg	21	63.6	gtgctaacaaagacggcatcat	22	61.2	tattcaaggctccctcagttgc	22	62	ggtgccaatgtgatctt	17	53.9	ctgctaacaatgctgc	16	52.4	tcaaggaacaacattgccaaaag	23	60.1	cctctgctcccttctgcgtag	21	64	aggaacgagaagaggcttgact	22	62.8	ggtgccaatgtgatcttgtgctaacaaagacggcatcat	39	ctgctaacaatgctgccctctgctcccttctgcgtag	37	NC_045512
N4(-2)									142										tgccaatgtgatctt	15	47.9	gctaacaatgctgc	14	47.7										tgccaatgtgatcttgtgctaacaaagacggcatcat	37	gctaacaatgctgccctctgctcccttctgcgtag	35	NC_045512
N4(-4)									142										ccaatgtgatctt	13	38.8	taacaatgctgc	12	38.7										ccaatgtgatcttgtgctaacaaagacggcatcat	35	taacaatgctgccctctgctcccttctgcgtag	33	NC_045512
N4(-6)									142										aatgtgatctt	11	27.5	acaatgctgc	10	34.7										aatgtgatcttgtgctaacaaagacggcatcat	33	acaatgctgccctctgctcccttctgcgtag	31	NC_045512
N5	370	452	483	511	563	590	615	668	163	gtgctaacaaagacggcatcat	22	61.2	tgctaacaatgctgcaatcgtg	22	62	ttggcaatgttgttccttgagg	22	61.3	ctcccttctgcgtaga	16	53.6	acgtagtcgcaacag	15	52.3	aactccaggcagcagtaggg	20	63.4	gccagccattctagcaggaga	21	63.7	aagctggttcaatctgtcaagc	22	61.1	ctcccttctgcgtagatgctaacaatgctgcaatcgtg	38	acgtagtcgcaacaggccagccattctagcaggaga	36	NC_045512
N5(-2)									163										cccttctgcgtaga	14	49.3	gtagtcgcaacag	13	44.6										cccttctgcgtagatgctaacaatgctgcaatcgtg	36	gtagtcgcaacaggccagccattctagcaggaga	34	NC_045512
N5(-4)									163										cttctgcgtaga	12	39.8	agtcgcaacag	11	39.8										cttctgcgtagatgctaacaatgctgcaatcgtg	34	agtcgcaacaggccagccattctagcaggaga	32	NC_045512
N5(-6)									163										tctgcgtaga	10	32.2	tcgcaacag	9	29.9										tctgcgtagatgctaacaatgctgcaatcgtg	32	tcgcaacaggccagccattctagcaggaga	30	NC_045512
N6	456	538	561	586	618	646	675	712	137	aacaatgctgcaatcgtgctac	22	62	gtcaagcctcttctcgttcctc	22	62.3	ttgaactgttgcgactacgtga	22	62.1	ctgcctggagttgaat	16	52.3	cctgctagaatggctg	16	53.1	atgctgctcttgctttgctg	20	61.6	tgctctcaagctggttcaatct	22	61.6	gtttggccttgttgttgttggc	22	63.4	ctgcctggagttgaatgtcaagcctcttctcgttcctc	38	cctgctagaatggctgtgctctcaagctggttcaatct	38	NC_045512
N6(-2)									137										gcctggagttgaat	14	47.3	tgctagaatggctg	14	47.1										gcctggagttgaatgtcaagcctcttctcgttcctc	36	tgctagaatggctgtgctctcaagctggttcaatct	36	NC_045512
N6(-4)									137										ctggagttgaat	12	35.9	ctagaatggctg	12	37.3										ctggagttgaatgtcaagcctcttctcgttcctc	35	ctagaatggctgtgctctcaagctggttcaatct	35	NC_045512
N6(-6)									137										ggagttgaat	10	25.8	agaatggctg	10	31										ggagttgaatgtcaagcctcttctcgttcctc	33	agaatggctgtgctctcaagctggttcaatct	33	NC_045512
N7	337	370	399	427	467	485	513	538	143	taggaactgggccagaagctg	21	63.6	gtgctaacaaagacggcatcat	22	61.2	tattcaaggctccctcagttgc	22	62	tgccaatgtgatctt	15	47.9	aatcgtgctacaac	14	45.2	tcaaggaacaacattgccaaaag	23	60.1	cctctgctcccttctgcgta	20	63.2	gaggaacgagaagaggcttgac	22	62.3	tgccaatgtgatcttgtgctaacaaagacggcatcat	37	aatcgtgctacaaccctctgctcccttctgcgta	34	NC_045512
N8	399	456	483	513	568	585	610	668	154	gcaactgagggagccttgaata	22	62	aacaatgctgcaatcgtgctac	22	62	ttggcaatgttgttccttgagg	22	61.3	tcccttctgcgta	13	46.7	gtcgcaacagttc	13	45.9	aattcaactccaggcagcagta	22	61.6	gccattctagcaggagaagttc	22	60.4	aagctggttcaatctgtcaagc	22	61.1	tcccttctgcgtaaacaatgctgcaatcgtgctac	35	gtcgcaacagttcgccattctagcaggagaagttc	35	NC_045512
N9	510	584	609	636	655	672	703	781	119	ttctacgcagaagggagcagag	22	63.4	aaattcaactccaggcagcagt	22	62.4	gccattctagcaggagaagttcc	23	62.5	catcaccgccatt	13	47.2	ttgctttgctgct	13	47.2	gacagattgaaccagcttgaga	22	60	tgttgttgttggcctttaccag	22	61.2	gtatgctttagtggcagtacgtt	23	60.6	catcaccgccattaaattcaactccaggcagcagt	35	ttgctttgctgcttgttgttgttggcctttaccag	35	NC_045512
N10	58	140	163	200	227	257	280	337	140	cctcagattcaactggcagtaac	23	60.9	taatactgcgtcttggttcacc	22	60	tccttgccatgttgagtgagag	22	61.9	gccttgtcctcga	13	49	caatagcagtccaga	15	47.4	ctaccgaagagctaccagacga	22	62.6	attttaccgtcaccaccacgaa	22	62.1	cagcttctggcccagttccta	21	63.6	gccttgtcctcgataatactgcgtcttggttcacc	35	caatagcagtccagaattttaccgtcaccaccacgaa	37	NC_045512
N11	337	398	421	446	486	514	537	564	139	taggaactgggccagaagctg	21	63.6	tgcaactgagggagccttgaat	22	63.9	gtgccaatgtgatcttttggtg	22	60.3	ttgttagcaggattg	15	45.7	caaggaacaacattg	15	45.2	acgcagaagggagcagagg	19	63.6	aggaacgagaagaggcttgact	22	62.8	ttcttgaactgttgcgactacg	22	60.8	ttgttagcaggattgtgcaactgagggagccttgaat	37	caaggaacaacattgaggaacgagaagaggcttgact	37	NC_045512
N12	337	406	430	463	492	514	544	580	138	taggaactgggccagaagctg	21	63.6	agggagccttgaatacaccaaa	22	61.3	gattgcgggtgccaatgtgat	21	63.6	gcacgattgcag	12	45.1	acaacattgccaaa	14	45.2	acgcagaagggagcagagg	19	63.6	cgtgatgaggaacgagaagagg	22	62.1	gctgcctggagttgaatttcttg	23	62.2	gcacgattgcagagggagccttgaatacaccaaa	34	acaacattgccaaacgtgatgaggaacgagaagagg	36	NC_045512
N13	360	442	468	494	537	559	586	668	144	cttccctatggtgctaacaaagac	24	60.8	cccgcaatcctgctaacaatg	21	61.6	cttgaggaagttgtagcacgat	22	60	ccttttggcaatgtt	15	47.6	agtcaagcctcttc	14	46.4	catcacgtagtcgcaacagttc	22	61.5	ctactgctgcctggagttgaat	22	62	aagctggttcaatctgtcaagc	22	61.1	ccttttggcaatgttcccgcaatcctgctaacaatg	36	agtcaagcctcttcctactgctgcctggagttgaat	36	NC_045512
N14	369	451	483	510	558	585	609	668	158	ggtgctaacaaagacggcatca	22	63.1	ctgctaacaatgctgcaatcgt	22	61.8	ttggcaatgttgttccttgagg	22	61.3	ccttctgcgtagaa	14	46.7	tcatcacgtagtcg	14	46.7	aattcaactccaggcagcagta	22	61.6	gccattctagcaggagaagttcc	23	62.5	aagctggttcaatctgtcaagc	22	61.1	ccttctgcgtagaactgctaacaatgctgcaatcgt	36	tcatcacgtagtcggccattctagcaggagaagttcc	37	NC_045512
N15	399	457	483	510	563	589	615	695	158	gcaactgagggagccttgaata	22	62	acaatgctgcaatcgtgctaca	22	63.1	ttggcaatgttgttccttgagg	22	61.3	ccttctgcgtagaa	14	46.7	acgtagtcgcaac	13	47.1	caactccaggcagcagtagg	20	62.2	gccagccattctagcaggaga	21	63.7	gttggcctttaccagacattttg	23	60.2	ccttctgcgtagaaacaatgctgcaatcgtgctaca	36	acgtagtcgcaacgccagccattctagcaggaga	34	NC_045512
N16	398	461	484	510	537	559	587	646	126	tgcaactgagggagccttgaat	22	63.9	tgctgcaatcgtgctacaactt	22	63	ttttggcaatgttgttccttgag	23	60.1	ccttctgcgtagaa	14	46.7	agtcaagcctcttc	14	46.4	catcacgtagtcgcaacagttc	22	61.5	cctactgctgcctggagttgaa	22	63.9	cagcaaagcaagagcagcat	20	61.6	ccttctgcgtagaatgctgcaatcgtgctacaactt	36	agtcaagcctcttccctactgctgcctggagttgaa	36	NC_045512
N17	407	483	512	543	569	585	621	668	138	gggagccttgaatacaccaaaa	22	60.5	cctcaaggaacaacattgccaa	22	61.3	cctctgctcccttctgcgtag	21	64	aacgagaagaggc	13	45.7	tcgcaacagttca	13	45.9	aattcaactccaggcagcagta	22	61.6	gccattgccagccattctagc	21	64	aagctggttcaatctgtcaagc	22	61.1	aacgagaagaggccctcaaggaacaacattgccaa	35	tcgcaacagttcagccattgccagccattctagc	34	NC_045512
N18	455	536	559	586	649	670	695	734	159	taacaatgctgcaatcgtgcta	22	60.6	cagtcaagcctcttctcgttcc	22	62.6	gaactgttgcgactacgtgatg	22	61.5	gcctggagttgaat	14	47.3	ctgctcttgctttg	14	47	ttgacagattgaaccagcttgag	23	60.7	gttggcctttaccagacattttg	23	60.2	cagcagcagatttcttagtgaca	23	60.5	gcctggagttgaatcagtcaagcctcttctcgttcc	36	ctgctcttgctttggttggcctttaccagacattttg	37	NC_045512
N19	456	538	561	586	649	670	701	780	163	aacaatgctgcaatcgtgctac	22	62	gtcaagcctcttctcgttcctc	22	62.3	ttgaactgttgcgactacgtga	22	62.1	gcctggagttgaat	14	47.3	ctgctcttgctttg	14	47	ttgacagattgaaccagcttgag	23	60.7	ttgttgttggcctttaccagac	22	61	atgctttagtggcagtacgttt	22	60.2	gcctggagttgaatgtcaagcctcttctcgttcctc	36	ctgctcttgctttgttgttgttggcctttaccagac	36	NC_045512
N20	483	549	578	608	644	668	694	731	145	cctcaaggaacaacattgccaa	22	61.3	tctcgttcctcatcacgtagtc	22	60.9	tgcctggagttgaatttcttgaa	23	60.4	caggagaagttccc	14	47	tgatgctgctcttg	14	48	gcttgacagattgaaccagctt	22	61.1	tggcctttaccagacattttgc	22	61.3	gcagcagatttcttagtgacagtt	24	61	caggagaagttccctctcgttcctcatcacgtagtc	36	tgatgctgctcttgtggcctttaccagacattttgc	36	NC_045512
N21	484	556	581	612	649	668	699	780	143	ctcaaggaacaacattgccaaaa	23	60.1	cctcatcacgtagtcgcaacag	22	62.9	gctgcctggagttgaatttctt	22	61.1	ctagcaggagaagt	14	45.1	ctgctcttgctttg	14	47	gcttgacagattgaaccagctt	22	61.1	gttgttggcctttaccagacat	22	60.8	atgctttagtggcagtacgttt	22	60.2	ctagcaggagaagtcctcatcacgtagtcgcaacag	36	ctgctcttgctttggttgttggcctttaccagacat	36	NC_045512
N22	510	585	609	637	655	672	704	781	119	ttctacgcagaagggagcagag	22	63.4	aattcaactccaggcagcagta	22	61.6	gccattctagcaggagaagttcc	23	62.5	catcaccgccat	12	45.2	ttgctttgctgct	13	47.2	gacagattgaaccagcttgaga	22	60	ttgttgttgttggcctttacca	22	60.8	gtatgctttagtggcagtacgtt	23	60.6	catcaccgccataattcaactccaggcagcagta	34	ttgctttgctgctttgttgttgttggcctttacca	35	NC_045512
N23	510	588	610	635	694	712	737	781	149	ttctacgcagaagggagcagag	22	63.4	tcaactccaggcagcagtagg	21	63.5	gccattctagcaggagaagttc	22	60.4	tcaccgccattg	12	45.7	gcaaaatgtctggt	14	45.6	gccaacaacaacaaggccaaac	22	63.4	cctcagcagcagatttcttagtg	23	60.9	gtatgctttagtggcagtacgtt	23	60.6	tcaccgccattgtcaactccaggcagcagtagg	33	gcaaaatgtctggtcctcagcagcagatttcttagtg	37	NC_045512
N24	510	589	610	636	694	712	735	781	146	ttctacgcagaagggagcagag	22	63.4	caactccaggcagcagtagg	20	62.2	gccattctagcaggagaagttc	22	60.4	catcaccgccatt	13	47.2	gcaaaatgtctggt	14	45.6	gccaacaacaacaaggccaaac	22	63.4	tcagcagcagatttcttagtgac	23	60.3	gtatgctttagtggcagtacgtt	23	60.6	catcaccgccattcaactccaggcagcagtagg	33	gcaaaatgtctggttcagcagcagatttcttagtgac	37	NC_045512
N25	536	618	642	667	699	717	740	817	122	cagtcaagcctcttctcgttcc	22	62.6	cctgctagaatggctggcaatg	22	63.6	caaagcaagagcagcatcacc	21	62.1	tcaatctgtcaagca	15	47.5	atgtctggtaaaggc	15	48.1	caacaacaaggccaaactgtca	22	61.7	agcctcagcagcagatttctta	22	61.4	ggaccacgtctgccgaaag	19	62.9	tcaatctgtcaagcacctgctagaatggctggcaatg	37	atgtctggtaaaggcagcctcagcagcagatttctta	37	NC_045512
N26	38	82	104	127	177	201	224	258	142	ccgcattacgtttggtggacc	21	63.8	agaatggagaacgcagtggg	20	61.9	gccgacgttgttttgatcgc	20	62.8	attattgggtaaacctt	17	46	ggcaaggaagacc	13	47.1	cgaggacaaggcgttccaatta	22	62.6	gtcatctggactgctattggtg	22	60.4	ttcgtctggtagctcttcggta	22	62.3	attattgggtaaaccttagaatggagaacgcagtggg	37	ggcaaggaagaccgtcatctggactgctattggtg	35	NC_045512
N27	57	100	128	155	200	216	243	283	143	ccctcagattcaactggcagta	22	61.4	gggcgcgatcaaaacaacg	19	62.7	gacgcagtattattgggtaaacct	24	60.4	gagagcggtgaac	13	47.6	tcgaggacaaggc	13	49	ccaattaacaccaatagcagtcca	24	60.8	ttcggtagtagccaatttggtc	22	60	ttcattttaccgtcaccaccac	22	60.8	gagagcggtgaacgggcgcgatcaaaacaacg	32	tcgaggacaaggcttcggtagtagccaatttggtc	35	NC_045512
N28	38	81	104	133	156	178	206	255	125	ccgcattacgtttggtggacc	21	63.8	cagaatggagaacgcagtggg	21	63	gccgacgttgttttgatcgc	20	62.8	gcagtattattgggta	16	45.4	ttcaccgctctca	13	47.7	gcaaggaagaccttaaattccct	23	60.2	ggtgttaattggaacgccttgt	22	61.3	gtctggtagctcttcggtagta	22	60.1	gcagtattattgggtacagaatggagaacgcagtggg	37	ttcaccgctctcaggtgttaattggaacgccttgt	35	NC_045512

### Sheet: Table S2.  N6 assay sequencing 
N6 assay sequencing	Forward primer	AATGATACGGCGACCACCGAGATCTACAC TGCACGGTAACACTCTTTCCCTACACGACGCTCTTCCGATCTGTCAAGCCTCTTCTCGTTCCTC	index in red		underscore incates the F2 of N6
	Reverse Primer	CAAGCAGAAGACGGCATACGAGATTGCACGGTAGTGACTGGAGTTCAGACGTGTGCTCTTCCGATGCTCTCAAGCTGGTTCAATCT	index in red		underscore incates the B2 of N6
		Top 10 reads	Read count	% of total reads	% Combined
		GTCAATCCTCTTCTCGTTCCTCCTGCTAGATTGAACCAGCTTGAGAGCA	2120402	0.353601
		GTCAATCCTCTTCTCGTTCCTCCTGCTAGATTGAACCAGCTTGAGAGCAA	66114	0.0110253	0.364626
		GTCAATCCTCTTCTCGTTCCTCCTGCTAGATTGAACCAGCTTGAGAGCAAAGCCATTCAAGCAGGGCTGCCTGGAGTTGAATGTCAAGCCTCTTCTCGTTCCTCCTGCTAGATTTAACCACCTTGAGCGCA	1432573	0.238898	0.238898
		GTCAATCCTCTTCTCGTTCCTCCTGCTAGATTGAACCAGCTTGAGAGCAAAGCCATTCAAGCAGGGCTGCCTGGAGTTGAATGTCAAGCCTCTTCTCGTTCCTCCTGCTAGATTTAACCACCTTGAGCGCACCGCCAGTCAAGCAGGGATC	917862	0.153064
		GTCAATCCTCTTCTCGTTCCTCCTGCTAGATTGAACCAGCTTGAGAGCAAAGCCATTCAAGCAGGGCTGCCTGGAGTTGAATGTCAAGCCTCTTCTCGTTCCTCCTGCTAGATTTAACCACCTTGAGCGCACCGCCAGTCAAGCAGGGAT	217254	0.0362296
		GTCAATCCTCTTCTCGTTCCTCCTGCTAGATTGAACCAGCTTGAGAGCAAAGCCATTCAAGCAGGGCTGCCTGGAGTTGAATGTCAAGCCTCTTCTCGTTCCTCCTGCTAGATTTAACCACCTTGAGCGCACCGCCAGTCAAGCAGGGA	70644	0.0117807
		GTCAATCCTCTTCTCGTTCCTCCTGCTAGATTGAACCAGCTTGAGAGCAAAGCCATTCAAGCAGGGCTGCCTGGAGTTGAATGTCAAGCCTCTTCTCGTTCCTCCTGCTAGATTTAACCACCTTGAGCGCACCGCCAGTC	55081	0.00918538
		GTCAATCCTCTTCTCGTTCCTCCTGCTAGATTGAACCAGCTTGAGAGCAAAGCCATTCAAGCAGGGCTGCCTGGAGTTGAATGTCAAGCCTCTTCTCGTTCCTCCTGCTAGATTTAACCACCTTGAGCGCACCGCCAGTCAAGC	31607	0.00527083	0.223566
		GTCAATCCTCTTCTCGTTCCTCCAGGCAGCCTGCTAGATTGAACCAGCTTGAGAGCA	48189	0.00803606
		GTCAATCCTCTTCTCGTTCCTCCTGCTAGATTGAACCAGCTTGAGAGCAAAGCCATTCAAGCAGGGCTGCCTGGAGT	27643	0.00460978
	Total		5996593		0.8317

### Sheet: Table S3.  The Loop stem
Table S3. The loop stem (F1c and B1c), LAMP amplification efficiency, and specificity
primer sets	F1c	Length	Tm (oC)	B1c	Length	Tm(oC)	TT (min)	FP
N geme							LAMP
N7	tgccaatgtgatctt	15	47.9	aatcgtgctacaac	14	45.2	19.7±0.8	1
N8	tcccttctgcgta	13	46.7	gtcgcaacagttc	13	45.9	43.9±5.3	3
N9	catcaccgccatt	13	47.2	ttgctttgctgct	13	47.2	24.4±1.7	2
N10	gccttgtcctcga	13	49	caatagcagtccaga	15	47.4	28.6±3.1	1
N11	ttgttagcaggattg	15	45.7	caaggaacaacattg	15	45.2	28.4±6.6	1
N12	gcacgattgcag	12	45.1	acaacattgccaaa	14	45.2	32.9±7.1	1
N13	ccttttggcaatgtt	15	47.6	agtcaagcctcttc	14	46.4	26.0±3.5	3
N14	ccttctgcgtagaa	14	46.7	tcatcacgtagtcg	14	46.7	27.5±3.0	3
N15	ccttctgcgtagaa	14	46.7	acgtagtcgcaac	13	47.1	26.6±2.0	2
N16	ccttctgcgtagaa	14	46.7	agtcaagcctcttc	14	46.4	25.7±2.3	2
N17	aacgagaagaggc	13	45.4	tcgcaacagttca	13	45.9	30.5±3.3	1
N18	gcctggagttgaat	14	47.3	ctgctcttgctttg	14	47	35.2±1.7	2
N19	gcctggagttgaat	14	47.3	ctgctcttgctttg	14	47	31.2±3.5	2
N20	caggagaagttccc	14	47	tgatgctgctcttg	14	48	27.4±3.1	2
N21	ctagcaggagaagt	14	45.1	ctgctcttgctttg	14	47	42.6±4.9	2
N22	catcaccgccat	12	45.2	ttgctttgctgct	13	47.2	41.7±4.4	2
N23	tcaccgccattg	12	45.7	gcaaaatgtctggt	14	45.6	22.6±2.4	2
N24*	catcaccgccatt	13	47.2	gcaaaatgtctggt	14	45.6	21.6±2.6	1
N25*	tcaatctgtcaagca	15	47.5	atgtctggtaaaggc	15	48.1	18.0±3.9	1
N26	attattgggtaaacctt	17	46	ggcaaggaagacc	13	47.1	34.9±6.6	1
N27*	gagagcggtgaac	13	47.6	tcgaggacaaggc	13	49	18.4±1.8	1
N28	gcagtattattgggta	16	45.4	ttcaccgctctca	13	47.7	27.5±6.7	1
							RT-LAMP
N2(-5)	aggctccctcagttgc	16	57.7	attggcacccgcaatc	16	57.1	15.3±0.3	1
N3(-4)	attattgggtaaacctt	17	46	caaggaagacct	12	38.8	23.1±3.2	1
N4(-4)	ccaatgtgatctt	13	38.8	taacaatgctgc	12	38.7	21.4±4.9	1
N6(-4)	ctggagttgaat	12	35.9	ctagaatggctg	12	35.9	21.9±3.4	1
N7	tgccaatgtgatctt	15	47.9	aatcgtgctacaac	14	45.2	14.3±0.6	1
N24*							20.4±1.8	3
N25*							20.2±5.5	1
N27*							11.7±0.1	1
M gene
M1	tctttaggcaggtc	14	45.9	actgttgctacatca	15	47.1	22.6±2.9	1
M2	gtccttgatgtcac	14	45.1	caaattgggagcttc	15	47.6	22.0±0.9	2
M3	cagaatagtgccatg	15	46.6	agaaagtgaactcgt	15	47.1	11.1±0.8	1
M4	gcaggtccttgat	13	45.4	ggagcttcgcag	14	46.8	31.1±2.3	1
M5	aaacagtctgaaagaa	16	45.7	ttctcaacgtgcc	13	47.2	16.5±0.4	1
M6	acatggaacgcg	12	46.6	ttcttctcaacgtgc	15	49.6	15.2±0.4	1
S gene
S1	gcaaaggtggca	12	46.4	tgattgctcaatacac	16	47.1	24.8±2.1	1
S2	aggccgttaaactt	14	46.6	gttttgccaccttt	14	46.3	15.5±1.4	3
S3	gaggtctctagcag	14	46	gtttaacggccttac	15	47.4	26.1±4.9	3
S4	gcaaaggtggcaaa	14	49.9	tgattgctcaatacac	16	47.1	23.1±2.9	1
S5	gtgtctgtggatca	14	46.5	acaccaggaacaaa	14	46.2	21.5±1.8	4
S6	tcaagtgtctgtgg	14	46.8	caccaggaacaaata	15	45.1	17.5±0.8	4
S7	tgaggtctctagca	14	46.5	tttaacggccttact	15	47.1	19.2±2.9	1
TT represented 3-10 independent measures presented with mean± SD. * same primer sets were used both for LAMP and RT-LAMP assays.

### Sheet: Table S4. M Gene primer sets
#	F3	F2	FL	F1c	B1c	BL	B2	B3	B2-F2(Length)	F3	len	Tm	F2	len	Tm	FL	len	Tm	F1c	len	Tm	B1c	len	Tm	BL	len	Tm	dG	fold	B2	len	Tm	B3	len	Tm	FIP(F1c+F2)	len	BIP(B1c+B2)	len	Accession
M1	378	433	461	486	504	529	556	626	123	actattctgaccagaccgcttc	22	61.5	ttcgtggacatcttcgtattgc	22	60.7	gatgtcacagcgtcctagatgg	22	62.2	tctttaggcaggtc	14	45.9	actgttgctacatca	15	47.1	cttattacaaattgggagcttcgc	24	60.2	1.01	15.4	aaacctgagtcacctgctacac	22	61.9	attgtcactgctactggaatgg	22	60	tctttaggcaggtcttcgtggacatcttcgtattgc	36	actgttgctacatcaaaacctgagtcacctgctacac	37	NC_045512
M2	350	419	440	475	536	554	576	617	157	cattcttctcaacgtgccactc	22	61.4	cggagctgtgatccttcgtg	20	62.6	gtgtccagcaatacgaagatgt	22	60.4	gtccttgatgtcac	14	45.1	caaattgggagcttc	15	47.6	gcgtgtagcaggtgactcag	20	62.5	-0.43	43.5	tgtagcgactgtatgcagcaaa	22	62.2	gctactggaatggtctgtgttt	22	60.2	gtccttgatgtcaccggagctgtgatccttcgtg	34	caaattgggagcttctgtagcgactgtatgcagcaaa	37	NC_045512
M3	240	322	345	372	401	428	451	508	129	gctatcgcaatggcttgtcttg	22	62.1	ccatgtggtcattcaatccaga	22	60	ggcacgttgagaagaatgttagt	23	60.8	cagaatagtgccatg	15	46.6	agaaagtgaactcgt	15	47.1	gatccttcgtggacatcttcgt	22	61.8	-0.64	46.2	cgtcctagatggtgtccagcaa	22	63.7	gaaagcgttcgtgatgtagcaa	22	61.4	cagaatagtgccatgccatgtggtcattcaatccaga	37	agaaagtgaactcgtcgtcctagatggtgtccagcaa	37	NC_045512
M4	350	425	448	480	543	564	591	617	166	cattcttctcaacgtgccactc	22	61.4	tgtgatccttcgtggacatctt	22	61.1	tcctagatggtgtccagcaatac	23	61.2	gcaggtccttgat	13	45.4	ggagcttcgcag	12	46.8	ggtgactcaggttttgctgcat	22	63.3	0.12	35.6	ttatagttgccaatcctgtagcg	23	60.2	gctactggaatggtctgtgttt	22	60.2	gcaggtccttgattgtgatccttcgtggacatctt	35	ggagcttcgcagttatagttgccaatcctgtagcg	35	NC_045512
M5	172	245	267	293	355	380	405	438	160	ggccagtaactttagcttgttttg	24	60.5	cgcaatggcttgtcttgtagg	21	61.6	tgaagtagctgagccacatcaa	22	61.4	aaacagtctgaaagaa	16	45.7	ttctcaacgtgcc	13	47.2	tattctgaccagaccgcttcta	22	60	0.16	34.5	cagctccgattacgagttcact	22	61.8	gtccagcaatacgaagatgtcc	22	60.7	aaacagtctgaaagaacgcaatggcttgtcttgtagg	37	ttctcaacgtgcccagctccgattacgagttcact	35	NC_045512
M6	190	263	287	316	352	380	404	438	141	gttttgtgcttgctgctgttta	22	60.4	aggcttgatgtggctcagcta	21	63.3	gcaaacagtctgaaagaagcaatg	24	61	acatggaacgcg	12	46.6	ttcttctcaacgtgc	15	49.6	tattctgaccagaccgcttcta	22	60	0.16	34.5	agctccgattacgagttcactt	22	61.1	gtccagcaatacgaagatgtcc	22	60.7	acatggaacgcgaggcttgatgtggctcagcta	33	ttcttctcaacgtgcagctccgattacgagttcactt	37	NC_045512

### Sheet: Table S5.  S Gene primer sets
#	F3	F2	FL	F1c	B1c	BL	B2	B3	B2-F2(Length)	F3	len	Tm	F2	len	Tm	FL	len	Tm	F1c	len	Tm	B1c	len	Tm	BL	len	Tm	B2	len	Tm	B3	len	Tm	FIP(F1c+F2)	len	BIP(B1c+B2)	len	Accession
S1	2478	2528	2554	2581	2605	2628	2652	2720	124	acacttgcagatgctggctt	20	62.4	tattgctgctagagacctcattt	23	59	agtaaggccgttaaacttttgtg	23	59.4	gcaaaggtggca	12	46.4	tgattgctcaatacac	16	47.1	ctgttagcgggtacaatcactt	22	60	ctgcaccaaaggtccaacc	19	60.9	acattctgtgtaactccaatacca	24	59.4	gcaaaggtggcatattgctgctagagacctcattt	35	tgattgctcaatacacctgcaccaaaggtccaacc	35	NC_045512
S2	2474	2506	2533	2559	2577	2594	2628	2699	122	agtgacacttgcagatgctg	20	60.3	aatatggtgattgccttggtga	22	59.7	gcacaaatgaggtctctagcag	22	60.7	aggccgttaaactt	14	46.6	gttttgccaccttt	14	46.3	cacagatgaaatgattgctcaa	22	57	aagtgattgtacccgctaacag	22	60	ccattaaacctataagccatttgc	24	58.1	aggccgttaaacttaatatggtgattgccttggtga	36	gttttgccacctttaagtgattgtacccgctaacag	36	NC_045512
S3	2414	2474	2504	2533	2561	2586	2614	2652	140	attaccagatccatcaaaacca	22	57.1	agtgacacttgcagatgctg	20	60.3	accaaggcaatcaccatattgt	22	60	gaggtctctagcag	14	46	gtttaacggccttac	15	47.4	cctttgctcacagatgaaatga	22	58.6	gctaacagtgcagaagtgtatt	22	58.3	ctgcaccaaaggtccaacc	19	60.9	gaggtctctagcagagtgacacttgcagatgctg	34	gtttaacggccttacgctaacagtgcagaagtgtatt	37	NC_045512
S4	2474	2520	2554	2579	2605	2630	2653	2699	133	agtgacacttgcagatgctg	20	60.3	cttggtgatattgctgctagag	22	58.3	gtaaggccgttaaacttttgtg	22	58.1	gcaaaggtggcaaa	14	49.9	tgattgctcaatacac	16	47.1	gttagcgggtacaatcacttct	22	59.8	cctgcaccaaaggtccaac	19	60.9	ccattaaacctataagccatttgc	24	58.1	gcaaaggtggcaaacttggtgatattgctgctagag	36	tgattgctcaatacaccctgcaccaaaggtccaac	35	NC_045512
S5	1627	1671	1698	1730	1794	1814	1845	1870	174	tcaatggtttaacaggcacagg	22	60.8	aagtttctgcctttccaacaat	22	58.6	cagtagtgtcagcaatgtctct	22	59.4	gtgtctgtggatca	14	46.5	acaccaggaacaaa	14	46.2	taaccaggttgctgttctttat	22	57.3	acagggacttctgtgcagtt	20	61	ggagtaagttgatctgcatgaa	22	57.8	gtgtctgtggatcaaagtttctgcctttccaacaat	36	acaccaggaacaaaacagggacttctgtgcagtt	34	NC_045512
S6	1627	1677	1699	1734	1795	1815	1846	1870	169	tcaatggtttaacaggcacagg	22	60.8	ctgcctttccaacaatttggc	21	60.6	tcagtagtgtcagcaatgtctc	22	59.4	tcaagtgtctgtgg	14	46.8	caccaggaacaaata	15	45.1	aaccaggttgctgttctttatc	22	58.5	aacagggacttctgtgcagt	20	61	ggagtaagttgatctgcatgaa	22	57.8	tcaagtgtctgtggctgcctttccaacaatttggc	35	caccaggaacaaataaacagggacttctgtgcagt	35	NC_045512
S7	2414	2479	2504	2534	2562	2586	2615	2652	136	attaccagatccatcaaaacca	22	57.1	cacttgcagatgctggctt	19	60.7	accaaggcaatcaccatattgt	22	60	tgaggtctctagca	14	46.5	tttaacggccttact	15	47.1	cctttgctcacagatgaaatga	22	58.6	cgctaacagtgcagaagtgtat	22	60.4	ctgcaccaaaggtccaacc	19	60.9	tgaggtctctagcacacttgcagatgctggctt	33	tttaacggccttactcgctaacagtgcagaagtgtat	37	NC_045512

### Sheet: Table S6.  Case #16 sequencing
Patients #16 RT-LAMP product sequencing
N27 assay sequencing	Forward primer	AATGATACGGCGACCACCGAGATCTACACCTAGACTGCACACTCTTTCCCTACACGACGCTCTTCCGATCTGGGCGCGATCAAAACAACG		index in red	underscore incates the F2 of N27
	Reverse Primer	CAAGCAGAAGACGGCATACGAGATCTAGACTGCGTGACTGGAGTTCAGACGTGTGCTCTTCCGATTCGGTAGTAGCCAATTTGGTC		index in red	underscore incates the B2 of N27
		top 10 reads	SARS-CoV-2 genomic RNA ( MN908947.3), % Identities	read count	% of total reads
		TCGGCCCCAAGGTTTACCCAATAATACTGCGTCTTGGTTCACCGCTCTCACTCAACATGGCAAGGAAGACCTTAAATTCCCTCGAGGACAAGGCGTTCCAATTAAAACAAAAACCATACAAAATAACAAAAT	1	1497377	0.383269
		TCGGCCCCAAGGTTTACCCAATAATACTGCGTCTTGGTTCACCGCTCTCACTCAACATGGCAAGGAAGACCTTAAATTCCCTCGAGGACAAGGCGTTCCAATTAACACCAATAGCAGTCCAGAT	1	1193621	0.30552
		TCGGCCCCAAGGTTTACCCAATAATACTGCGTCTTGGTTCACCGCTCTCACTCAACATGGCAAGGAAGACCTTAAATTCCCTCGAGGAAAAGCCTTACAAATAAAAACAAAAACAATACAAAATAAAAAAAT	0.95	182513	0.0467161
		TCGCACCCAAGCTTAACCCAATAATACTCCGACTTGCTTCAACGCACTCACTCAACATGGCAAGGAAGACCTTAAATTCCCTCGAGGACAAGGCGTTCCAATTAACACCAATAGCAGTCCAGAT	0.94	106275	0.0272022
		ACCCAATAATACTGCGTCTTGGTTCACCGCTCTCACTCAACATGGCAAGGAAGACCTTAAATTCCCTCGAGGACAAGGCGTTCCAATTAACACCAATAGCAGTCCAGAT	1	93284	0.023877
		TCGGCCCCAAGGTTTACCCAATAATACTGCGTCTTGGTTCACCGCTCTCACTCAACATGGCAAGGAAGACCTTAAATTCCCTCGAGGACAAGGCGTTCCAATTAACACCAA	1	68159	0.017446
		TCGGCCCCAAGGTTTACCCAATAATACTGCGTCTTGGTTCACCGCTCTCACTCAACATGGCAAGGAAGACCTTAAATTCCCTCGAGGACAAGGCGTTCCAATTAACACCAATAGCAGTCCAGATGACCAAAT	1	60954	0.0156018
		TCGGCCCCAAGGTTTACCCAATAATACTGCGTCTTGGTTCACCGCTCTCACTCAACATGGCAAGGAAGACCTTAAATTCCCTCGAGGACAAGGC	0.94	48579	0.0124343
		CGGCCCCAAGGTTTACCCAATAATACTGCGTCTTGGTTCACCGCTCTCACTCAACATGGCAAGGAAGACCTTAAATTCCCTCGAGGACAAGGCGTTCCAATTAACACCAATAGCAGTCCAGAT	1	33875	0.00867066
		CGGCCCCAAGGTTTACCCAATAATACTGCGTCTTGGTTCACCGCTCTCACTCAACATGGCAAGGAAGACCTTAAATTCCCTCGAGGACAAGGCGTTCCAATTAA	1	23569	0.00603273
	total			3906852		0.84677

### Sheet: Table S7. ACTB RT-LAMP primer
ACTB
FIP	gagccacacgcagctcattgtatcaccaactgggacgaca
BIP	ctgaaccccaaggccaaccggctggggtgttgaaggtc
FL	tgtggtgccagattttctcca
BL	cgagaagatgacccagatcatgt
F3	agtaccccatcgagcacg
B3	agcctggatagcaacgtaca

### Sheet: Table S8. qPCR primers
E-Sarbeco	F	ACAGGTACGTTAATAGTTAATAGCGT
	R	ATATTGCAGCAGTACGCACACA
Beta-actin (ACTB)	F	CTATCCCTGTACGCCTCTGG
	R	GTCACCGGAGTCCATCACC
